# Implementation and evaluation of synchronous chat in general practice - a qualitative interview study

**DOI:** 10.1101/2025.03.27.25322992

**Authors:** Elin. J. Schelling, Reinier C.A. van Linschoten

## Abstract

**Introduction:** General practices in the Netherlands are experiencing high workload due to rising healthcare demand and staff shortages, particularly in rural areas. Digital healthcare innovations are being explored as solutions to alleviate these challenges. However, evidence regarding their effectiveness is limited.

**Methods:** This qualitative study explored the implementation and effects of a synchronous chat application, Uw Zorg Chat, in general practices. Semi-structured, in-depth interviews were conducted with healthcare workers involved in a pilot program in Leeuwarden. Interviews were transcribed, pseudonymized, and analyzed thematically.

**Results:** The application’s design and triage functionality were well-received, but issues with collaboration between practices and the Uw Zorg Chat team created challenges, mainly due to changes in workflow. Practices less prepared for change, with missing team alignment and a lack of feedback structures, viewed these changes negatively. Although some practices noted a slight reduction in workload, it was unclear whether this was attributable to the app. In contrast, other participants perceived an increased workload due to the need to monitor and correct the work performed by Uw Zorg Chat. Patient adoption of the app was lower than anticipated, limiting the observable effects.

**Conclusion:** Definitive conclusions about Uw Zorg Chat’s effectiveness in reducing workload cannot be drawn, as the limited patient adoption resulted in minimal impact. However, the study highlights the importance of organizational readiness for change and the need to establish strong communication channels during implementation to support successful integration.
