## Supplementary file 2. Interview excerpts for "Implementation and evaluation of synchronous chat in general practice - a qualitative interview study"

### Sheet: Coding tree
Category	Main theme	Subtheme	Sub-subtheme	Definition	Example quote 1	Example quote 2
Uw Zorg Chat
	Application			Application services
		Design		Design of the application
			Facilitators	Positive experience design	Well, there are no advertisements in between or anything like that. Or like, "for this issue, you have to go here or there," so that people still feel like they have a free choice.	Overall, I found the design, professionalism, and execution of this application more applicationealing than the Medico application. With the Medico application, I was somewhat, hmm, unsure—it didn’t really take off. We had the impression that this was set up in a more professional and careful manner. So we felt we could work with this application a bit better than the Medico application.
			Barriers	Negative experience design	And there was a lot of back and forth about the name for a long time. The name should simply have been the name of the healthcare center because that represents the four practices. Then people would understand that it’s from these practices. But now it’s "Uw Zorg Chat," and that was just too complicated for them. Also, in presenting which practices from the healthcarecenter are participating—righ…
		IDIN		Way of verification new account
			Facilitators	Positive experience verification method
			Barriers	Negative experience verification method	Because that whole IDIN process was also a bit of an issue—before people dared, before they felt comfortable creating an account. That really was a bit of a hurdle.	I also had a lady on the phone who was under guardianship, and she couldn’t use IDIN to complete the code. Yeah, that’s an issue as well. We have quite a few people here who are under guardianship. You can’t even sign them up because they have to go through the IDIN verification, and they can’t get through that process.
		Translation		Translate function within application
			Facilitators	Positive experience translation	And they had an application with a translation feature that translated into Ukrainian and back into Dutch. And then we said, yeah, we want that too.	Yes, especially for that population, because you can chat. Many of them aren’t native English speakers. When two people who don’t have English as their first language communicate, it can sometimes be quite challenging. I find it difficult. I do speak good English, but it’s still hard to explain things to someone who doesn’t speak English well. But via chat, it can often be translated effectively.…
			Barriers	Negative experience translation
		Triage/AI		Use of triage and AI within application
			Facilitators	Positive experience use of AI and triage	And well, I’m all for AI, and it also had Thuisarts and the NHG guidelines behind it. Yeah, that’s what we rely on. So in that way, I could explain it a bit more easily.	Oh yes, definitely, the advice they gave was perfectly fine. You can never ask better questions yourself. You have all the tools at your disposal. That’s the big advantage—you could never ask those kinds of detailed questions yourself.
			Barriers	Negative experience use of AI and triage	They see an incredible future for AI and the digitalization of general practices as a way to address the shortage of general practitioners. We’re always a bit skeptical about whether that will actually be the case.
		Information sharing		Information feedback via application
			Facilitators	Positive experience with feedback via application	I found it very handy for things like test results, for example, and I noticed that patients also found it quite convenient.
			Barriers	Negative experience with feedback via application
	Declaration			Claiming contacts via the application
		Facilitators		Positive experience with claims via the application	Also, no issues with claims—nobody mentioned anything about it. Very different from Medico.
		Barriers		Negative experience with claims via the application	And then we also realized that not everything was being properly claimed to insurance.	When those people contacted the chat, right? That was supposed to be declared in the HIS. That could potentially cover the difference. But afterward, it turned out we had, I think, about 150 consultations or so, and for 50 of those people, it hadn’t even been claimed to insurance. Those interactions weren’t always declared. So yes, financially, it was a complete mess, you could say.
	HIS Notation			Recording contacts in HIS
		Facilitators		Positive experience with recording contacts in HIS	There was a good description included of the complaints the patients had.	No, every now and then there were some things scheduled in the agenda, or you’d occasionally get a patient on the phone who had been in contact with you. Then you’d see it there. It was all very well reported—really clear.
		Barriers		Negative experience with recording contacts in HIS	Well, we didn’t have any complaints, just some questions or unclear things. A few times we received some administrative issues back. That’s not a big deal, but the handover was sometimes just a bit too brief or lacking. Then we had to figure out what exactly we were supposed to do with it.	So yes, I do wonder a bit about where things go wrong. Because if I look at our work, we really document everything—every contact you have, you note it down. So that anyone can pick it up, for example, if you’re not there for a day. But yeah, I don’t know, that didn’t quite happen. And often it was also that information was missing. Like with that lab form—you need to process something, but you c…
	Agenda			Scheduling consultations via the application
		Facilitators		Positive experience with scheduling consultations via the application	And I also noticed that scheduling in our agenda went smoothly. We didn’t really have any issues with that at all.	What I mainly noticed was that patients were scheduled into my consultation hours. Yeah, I didn’t really experience any inconvenience from it—I just ran my normal consultation hours. There was a good description included of the patients' complaints. A normal time slot—I have fifteen minutes per patient. That also went just fine. So it wasn’t any different than if the assistant here had scheduled …
		Barriers		Negative experience with scheduling consultations via the application	Well, I did notice that something was going on, especially because the assistants started complaining at some point about those slots being taken up—patients being booked in who weren’t urgent and could’ve waited. Things like that.	It also happened sometimes that patients were scheduled in a slot that was normally reserved for home visits.
	Communication			Communication and processing feedback through Uw Zorg Chat
		Facilitators		Positive experience with communication and processing feedback through Uw Zorg Chat	No, especially in the beginning, everything that was new—for us but also for you—was addressed right away. Including the declarations. Like, “Oh, I see this and that. How do you usually handle that, and how do we handle it?” And it was corrected. In the last few weeks, it didn’t happen anymore—at least not for this practice. That was just well-organized.	Yes, well, I believe there were a few times when we had to call back because things weren’t going as agreed. For example, that something wasn’t properly declared or not declared at all. Or that people who didn’t require urgent care were being scheduled in the agenda—things like that. But eventually, that was addressed.
		Barriers		Negative experience with communication and processing feedback through Uw Zorg Chat	Well, we did have a phone number available, so if I called, I could get someone. But I felt that the handling of my complaint—right? Because I had mentioned a few times early on that I didn’t think the declarations were being processed correctly—I didn’t feel they dealt with it very effectively. The same issues came up again later.	More telephone consultations, or just more consultation in general. Because it’s not very easy for us to provide feedback to them directly—not really. At least, we can give feedback to the person in charge, who can then pass it on. But not to the person who actually had the conversation with the patient.
	Trustworthiness			Trust in Uw Zorg Chat
		Facilitators		Positive experience with trust in Uw Zorg Chat	Yes, that's why, like I said, we had more confidence here. We did right away. And we assistants too, because we don't have to do many things. Not even in terms of triage.	But well, you know. They work with a team of existing people that they are very satisfied with. I do trust that, in terms of trust, that is fine.
		Barriers		Negative experience with trust in Uw Zorg Chat	Well, you think you're chatting with your GP and that's absolutely not true, right? People also have a certain bond of trust with their GP, right? So we sometimes got the comment: I chatted with you, while we didn't give that advice. So that doesn't feel good	We had 3 weeks of vacation, a lot of us were already gone, so you don't know what's going to happen. And then you trust that it's going to be okay. Hey, that application, it does take over a part, but then you don't know. Oh, and how is it handled? And what's going on.
	Patient friendliness			Patient experiences with using the application
		Facilitators		Positive experience of patients using the application	the patients, are very satisfied. And what I also notice is that people who are a bit uncertain whether they have something. Who are uncertain, who still ask questions quite quickly of which I think 'gosh, you could have asked your mother or grandmother or something', but then they say that they are not going to do that, that the application works very well for that. That experience of the doctor…	I've done it myself as a patient. And to see if that went well, the process. And yes, that seemed like something to me. At least it was logical, the structure in the consultations and the advices were also adequate.
		Barriers		Negative experience of patients using the application	I also had someone who said, well, that's really not for me. It doesn't suit me. I tried it, but I just don't like it.
	Cost			Cost of the application
		Facilitators		Positive experience with the cost of the application	I am happlicationy that I can continue with it for a reasonable price. Of course it would not be that the gentlemen say you can pay 50,000 per month if you want to continue with your application. Of course I am not going to do that. Then I am dead. Do you understand? They do not do that, so I continue.	Yes, I think it's not too bad. I know that the owners had a lot of start-up costs for this. In that sense, I'm glad that the health insurance provided money for this and quite a lot. So yes, very nice. If we had had to pay for the start-up ourselves, it would have been a very expensive joke. That would have been difficult. Now the ball can just keep rolling.
		Barriers		Negative experience with the cost of the application	It's just the cost-benefit aspect. Yes, that is miles apart. If you say, you invested €24,000 and you get a tight €1800 out of it. Yes, that is of course not in proportion and then when you talk about those kinds of amounts, then you also talk about, gosh, do you have to cut your staff? Well, I'm not going to actively cut my staff for this reason, let me say that first. Hey, but for that amount i…	The costs, yeah, it didn't work out for us with money, so then it's not feasible for us. Also because we have a small practice and we only have between 2500 and 3000 patients. Yeah, you know, then it just didn't work out. No.
	Logistics implementation			Recommendations for pilotphase
		Different moment		Implementation needs to be done in a different moment	We did that before the summer vacation to see if it would also relieve us during the summer vacation? Well, I don't know. I think that in retrospect that. If you really look primarily at what is the chance of success of such a pilot, you could have chosen it at a different time than when colleagues go on vacation. That might have been better. That might have been better at a different time to get…	Yes, that period was just for us, it had to be fast. It was a very busy period. Two practices that had to observe everything and then yes, then you don't really get a very good picture right away.
		More time		Implementation needs more time	Well, not quite yet. Because it was still a pilot I believe. So it's still in the beginning and I think it just needs time. So if you ask me in a year it will be much more established I think.	That takes time. 3 months is nothing. More than 3 years. You can't run a pilot in 3 months. And certainly not start it during the holidays.
Organisation				Matters related to practices
	Changes in workflow			Changes in work due to the introduction of Uw Zorg Chat
		No changes		No changes noticed	Yes, I personally noticed very little of it, actually. And I think that's because you completely relieve us, in that sense. The previous practice we worked with still contacted us regularly, they wrote to the patients that they had to call us again. We noticed a lot more of that. And this is actually much more present in the background, so that we don't actually notice it. And then you see the st…	No, no, I can't say that anything has changed.
		Motivate staff		Motivating employees	In those other practices it is quite small, so then you really have to motivate people in a personal manner. What does that look like, what can I help you with and that was very difficult, because that vacation presented itself immediately. Yes, that was a shame.	You also have to shoot it a bit. They are all MBO students, they would like to have an example, so I give them those examples and they can work very well with them.
		Contracts		Arranging contracts	That is, yes you can, if you get a chat, you can also get into the HIS. So that security, and the AVG, you simply have to have guaranteed. So you then have a duty of confidentiality, and you then use the HIS for nothing other than that data of that one patient. So then you simply have to arrange it properly. Yes, we have now done that well, we have now arranged that properly. But that was also a …
		Case-mix		Changes in patient appointments	What actually remains for us are the somewhat more difficult cases.
		Agenda lay-out		Agenda planning changed	No, the only thing is that the assistant is complaining that some consultation hours were blocked, so to speak. That she had put someone on the consultation hour. They really need that time for people who then also call on the day itself.	I think that, look, as a practice owner you also have a certain route in your agenda. I actually keep the last spot of the day free for an emergency patient. Yes, that was especially the case in the beginning, later that corrected itself. That after 4 o'clock there were still patients planned. Of which we thought, yes, is that urgent care?
		Tasks assistents		Tasks of assistants changed	That they should, for example, follow more training courses. So that they can set up a consultation hour. That creates a different dynamic.	Yes, I like it, but we also have it much quieter. So you have to reorganize your day a little bit, pick up more other things. Or, yes, you don't want to be bored all day. I don't like that.
		Meetings		Extra meetings	We also have a VS consultation once every 2 weeks, with the GP, which patients do I meet through the chat or through e-consult, or through them, so it does come back together. Also there is continuity there, heh that's a good point though, you do have to go through your management again. And everyone else there we also have meetings with the assistants every week, every week on Tuesday afternoon.…	We had also organized a big work meeting so that we. Well, it was also introduced there.
		Correction mistakes		Correcting mistakes made by Uw Zorg Chat	Then we called back. What should I make or what is the question.	Well, well, well, then you schedule another appointment. You try to manage it again and some patients are a little easier to do that than others huh, so yeah.
		Supervision		Supervising the work of Uw Zorg Chat	Well, I don't know. From that, I ended up asking if I could check probation myself to see if that was declared and came across in a few that it was not, so I wanted a full list of all contacts so the assistant could check afterwards.	Had to pay attention, though. Yes, I did have to pay attention. Sometimes you would come again too huh. They'd put everything in dark red and then you'd move on for a week. You think, hey, there's something in dark red there too. How is this possible? So we had to be careful huh?
		Promotion		Promoting Uw Zorg Chat	And we have there, yes we had to put up banners, but of course we have. Yes, on the phone they keep repeating that we also have an application, and the message board and the newsletter about that. Initially, the work with us is a bit of settling in. How does this work and how does that work.	And we had banners in the waiting room for people to look at, with leaflets next to them. And assistants have also said: ‘You waited a long time, but you could have done this via the chat application and then you would have received the same advice, but then you probably wouldn't have been an hour further, but 10 minutes further and I think that's important too.
	Implementation plan			Implementation plan made beforehand
		Plan of approach
			Plan of approach: yes	Plan of approach was established on beforehand
			Plan of approach: no	Plan of approach was not made on beforehand and was suggested	Also a learning point. Starting a practice with that chat is also that you look with the whole team, what are the implications, what is the management, are we going for this, what is it going to give us? That idea.	we should at least have had an implementation plan. To see if you can be successful and also make agreements about when someone will be in the practice's diary and when not. What are the criteria and how do you report back on things that don't go well? And that was now being said among ourselves, people were fussing about it, but that doesn't work, then you have to say, this doesn't work, who is …
	Readiness for change			Willingness to change
		General practice		Practice characteristics identified as more willing to change
			Big practices	Practices with a big patientpopulation will have benefit of Uw Zorg Chat	I think so. We have between 3000 and 4000 patients, but if you have such a large practice, for example doctor and care, those are often large parties that have few assistants. That they would benefit from that and really the larger health centers.	And of course you get an answer pretty quickly. But you also get that when you call us. We are freely accessible by phone. I also think if you have a super busy practice, where you sometimes have to wait half an hour, then I also understand that you would reach for an application like that sooner than when you actually have someone on the phone with us within 2 minutes. That might even be faster …
			Different patients	Practices with certain populations will have benefit of Uw Zorg Chat	Practice with young, people, I think, is always most suitable, right? Students, but yes, most practices are a hodgepodge of everything, a lot of people who have, who don't have a mobile phone or an email address for such people it is of course not suitable. People also have to be a little known in the digital world. That is especially young people.	I do think you have to look at which patient category you have. If you are affiliated with a nursing home, which we used to be, then you know, it just won't work. You just have to look very carefully at is this my patient category, does this fit, does it not fit and I would perhaps take some smaller steps myself. That's me.
			New practice	New practices will have benefit of Uw Zorg Chat	And we have discovered that it is better to start with a new practice and give everyone an account than to offer this to an existing practice that is doing well.	Of course, a new practice or a near new practice is also an option.
			Practice with staff shortage	Practices with staff shortages will have benefit of Uw Zorg Chat	But at the moment we still have staff, but I know that there are a lot of practices here in the region that simply cannot find staff and I think that it is excellent for that, because catching all those little things that people are used to here, by telephone, that just saves a lot of time. So also the use of assistants.
			Young practice owners	Practices with young GP's will have benefit of Uw Zorg Chat	Yes, I hope so. So that the practices that are there now can register more patients, but then via the chat. And I already mentioned the care center. If you had that construction and included practices where the practice owner is retiring. Then you can see from there how you can still offer something to everyone, with the chat, then in the other form. And then see if there are GPs who still want t…	She would like to become a practice owner, but not yet. How convenient, we still have about 5 years to go. Then your children will be a bit older. And I said, those are things you can just talk about. If that comes together, that would be really great, then we can already sort things out a bit. And if you like it? Well, she said, I think it's a nice practice, but a bit big to do on my own. But ok…
		Practice mangers		Willingness to change among practice assistents
			Facilitators	Positive change mentality	So you have to be very willing as a practice to give your assistants a different role. That's perfectly possible here. Here they now do walk-in consultations, there are SOHs, so they also help with all kinds of surgical procedures, we do more than ever.	Yes, we did say during the evaluation with the health insurer who said, we are not going to put more money into it. Then we did say. Would you do that for another month? Because then we will work on a kind of improvement per practice to see how it can be done.
			Barriers	Negative change mentality	I also know that the health insurer really wants it, because they think they can save a lot of money there. So then I am critical at first, because the health insurer who wants all kinds of things and it is not always an improvement.	Well, it wouldn't be the solution direction for me right away. Of gosh guys, we came up with the solution, no, I dare doubt that. Also because this goes through the whole business, you have to take them all the way. And if you have someone who says: ‘it's fine the way I'm doing it now, yes then it's more complicated.’
		General Practitioners		Willingness to change among general practitioners
			Facilitators	Positive change mentality	Yes, I think we definitely need this kind of innovation. I'm also a bit of an ambassador for these kinds of innovations. Doing 1.5-line care, using nurse specialists and PAs. These are a lot of things that other colleagues are a bit wary of. ‘Is the quality of care good then? And yes that 1.5-line care, then you are half a specialist, can you handle that responsibility?’. They find everything sca…	The practice owner did say you have to let the phone ring, then we do force them to use that application. Hence the digital month, then you do more or less force people to make a choice. Hoping they will then choose the application or think I'll wait a month or I'll call if there is an emergency.
			Barriers	Negative change mentality	Then, of course, you had to organise your practice a lot differently, like, for example, that MGN we had in practice for so long. Mijn Gezondheids Net. Being able to schedule your own consultations and things like that. People were already a bit used to that and from the other side, the e-mail consultations. People had those kind of opportunities and then it had to be cancelled temporarily. Which…	should you then start cutting your staff? Well, I am not going to actively cut my staff for this reason, let me put that first.
		Assistents		Willingness to change among assistants
			Facilitators	Positive change mentality	Did they sit down with the doctors' assistants. Of gosh, this is what we want to introduce, this is what we want to work on, what will it mean for you. Can you promote it a bit to patients? Had I provided a text, it started to roll a bit. And this practice is a bit big, there are just a lot of assistants here. So they pick that up and they just get right on with a phone tape and they do all sorts…	yes fine, no problem, we were open to it to see if it was beneficial for us and if it did something. Yes we were open to that. New developments, because surely you know it's going to be the future more soon.
			Barriers	Negative change mentality	Yes, basically the same thing. Neutral though. First a quick look because of course we just had the medico application, which was quite sad, people then tried to reach that application and then didn't succeed. And then I think yes, you have to promote something again. Then people think, yes, after six months/years it has gone away again. Then I subscribe to this, will this also go away?	Well it was also kind of overnight that we were going to do this. Later, we had another consultation here. Then we were also allowed to indicate things. What we thought was important. I also sometimes missed a bit of communication. Towards us. I don't know to what extent this was discussed with the GP and perhaps not properly communicated to us. Or where exactly that lies. I don't want to say tha…
		Patients		Willingness to change among patients
			Facilitators	Positive influence on change mentality	While the people who did sign up who were so enthusiastic. Young and old hey, it doesn't matter at all. They were all enthusiastic	then young people in particular and those who are digitally proficient, they are going to do it immediately.
			Barriers	Negative influence on change mentality	That's because it's just change. Heh, people are not that into change. Our instinctive tendency is that change is always actually kind of bad. Some people do like change, but that's a very small group. Most people find change so-so or just plain terrifying. But it's not that we don't like change. It's just instinct. My dog doesn't like change either. He doesn't want to go outside, he wants to lie…	I don't know whether our patients were quite ready for that, for the idea of working with the application. We did notice earlier at the MGN institution that people really like that personal contact. Also the contact with, not so much with me as the doctor, but also with the assistants, so to consult. There is a certain applicationroachability here.
Effects				Effects of using Uw Zorg Chat
	Positive			Positive effects of using Uw Zorg Chat
		Growth		Growth is promoted	If you have that application then, over time, you also notice that the pressure starts to decrease. Then you also experience, if it goes like this, a family comes in, we want to be in practice. Go ahead. Secretly you do get a bit of a feeling, we'll be fine.
		Profit		It generates revenue	And if you do other work, in addition to claiming through the application for the consultations and you name it, the telephone consultations, you can claim regular consultations as well, so then I think you generate more money, so then the pain of the cost is also less.
		Change in mentality		Employee mentality is changing	Well what I do like is that assistants themselves are now thinking more creatively. How can we organise working so that it all becomes a bit easier? They have also learned that they have to be stricter when people call outside between 8 and 10, except for making applicationointments. They now refer those back to another time. If the emergency line goes now and it is not urgent: before, they used …
		Case-mix		Anxious patients are seen less frequently at consultations	I notice that by so some people who have the application now and I don't see them as much. Only there are too few of them. They arrange everything through that application. They are often people who are a bit quick to anxiety, quick to worry and can't go to their grandmother to ask something. Who sends them back, who say, ‘No, I'm not an expert, go to the doctor’ and away they go. Perfect. Works …	Yes I think, but that's more of a thinking. I think it was easy for the patient to have low-threshold consultations. I saw some of that in that sense in the consultations, so I think that was good.
		Less pressure holiday		Pressure during holidays is reduced	Particularly that they would have some use for it in the holidays. In the holidays, we are also a bit understaffed, but we rolled through that silently. In that sense, I think it would have been effective. We had quite a lot of sign-ups then I think.	We continued with it after that. And especially when the GP came back from holiday, then Mondays and Tuesdays it's kind of a war zone and that was now handled heartily. That went really nicely because it was handled by the people behind the chat.
		Change of staff roles		There is room for task redistribution among assistants	Well, they are fine with that. The assistants are going to do more. They will have their own walk-in clinic and we want to put that firmly in place. Only now it interferes with their telephone work. And we will now carefully try to see if that can be done. But if the telephone pressure really decreases, the walk-in clinic can be put on a firmer footing again.	Well at one point they were like, hey, if we do that with you, it does save us from making appointments, giving advice, then we can do more things ourselves, like go our consulting hours. They like the phone fine, but not all day, so they also like to do consultation hours, to deal with materials. Well, things like that.
		Less vulnerable		Staff is less vulnerable	they just now have an assistant who is going to have surgery on her knee, which will be out for weeks. Of course, that's nice if you have some space in your staff. So right now they are saying: Let the practice owner get on with this and we're just going to see.	One of our colleagues is having surgery. In that sense, since we will be in that digital week anyway, maybe we don't have to think of gosh we still have to find an observer. Which is quite difficult. We already have a substitute for us, but he is a nursing student. So he's not always available. And I said we could also leave the consulting hours open.
		Reduction workload		Workload decreases	Yes, I certainly have! The consulting hours are less full. Less packed. But yes, that is of course an assumption now. Of course, I don't know if that is directly due to that application because there are several factors influencing it. My guess is that it is because of the application, though.	I did always have it a lot. It was a really busy practice. Yes, ever since the summer holidays, actually. So quiet. And normally when the r is in the month. Then heh, then it starts, then the bomb just bursts and that's not really happening now. And what it is then. No idea.
	Negative			Negative effects of using Uw Zorg Chat
		Missed cases		Patients are missed due to changes in GP accessibility	Well then my parents would be like I can't go to my GP anymore. I'll be stuck with my complaint. Of course, you have those people too. I do think we have to be a bit careful with it.	Yes, right. I'm quite curious to see how that's going to turn out in that month to come. Heh, how those people. Whether those people then start calling via the emergency line all the time. Or that they save things up and then that month after that there will suddenly be a storm of people. Who then come back anyway.
		Cost		It costs a lot of money without results	Yes, well, essentially it is not about declaring a few more contacts or fewer. Of course it is not about that, but it is about reducing the crowding we had here. That has not been realised and that costs quite a lot of money.	Other reasons is that it that also costs something, right? Part of that was paid by the health insurer, but the other part by us and one of the things was that we would not fall behind financially. In practice, that did happen because the difference with what the health insurance reimburses and with the bill we got, quite a bit remains
		Displacement staff		Staff becomes redundant due to too little work	And were it not for the fact that at the moment we are a bit overstaffed, so then it is less good, fun, for us if a lot goes away via the application.	Yes, I don't know how it will develop in the future. I hope our work doesn't become redundant or anything. That we will soon be completely filtered out.
		Loss of control agenda		The scheduling is hindered by changes in the agenda	That after four there were still patients being scheduled. Of which we thought, yes, is that urgent care? We were a bit doubtful about that. And that gave us fewer plan options ourselves. Now that's. This is not a very big stumbling block, But that was noted for a moment.	Well, not so much actually, no, we lost control a bit, because they would plan in emergency rooms. Then in the afternoon, someone would quickly come for eczema, which could actually be postponed, so that did happen regularly.
		Misinformed patients		Patients received wrong information from Uw Zorg Chat	Some people also came to the counter saying I have an appointment and then there was none at all. Wasn't there then.	but every now and then, communication then didn't quite work. Patients who were on the wrong day and that patients were back at the counter here.
		Raise of workload		Workload increased due to the use of Uw Zorg Chat
			Correction Uw Zorg Chat	Correcting mistakes Uw Zorg Chat made	Until you sometimes have more work to do on that afterwards instead of actually getting something out of it. I found that a bit tricky at times.	Then it's at 5 o'clock lab form getting ready and then well, that stood that yes that could, then it all adds so extra. It did give extra work for us.
			Supervison	Supervision of the work of Uw Zorg Chat	Then you start paying attention to it, then you start checking it. Then you start looking, hey, who did they contact? Can we get that out of the system. Are they being declared? And then we did find out that not everything was being declared properly. And well, then it was a bit, well bit of a shame. And because then we also have a lot of work to do with it.	In the beginning, they did still go and call patients to check if the information was correct, as it is put into the system.
	Neutral			Neutral effects noticed when using Uw Zorg Chat
		No effects		No effects noticed when using Uw Zorg Chat	Hmmm, well sometimes when something wasn't well planned, or you have to chase something. But other than that, it wasn't really that bad. I think. It's more that I. It didn't necessarily bother me, but it also bothered me. It didn't really add value either. So yeah it's a bit in between.	Otherwise, this bit of has cost me a lot less work. Well, I kept a little shadow accounting of that. It didn't. And did it actually lead to far fewer calls. That is also only doubtful. Whether it did, I don't know.
			Not enough registrations	Lack of effects due to too few registrations	There were still not enough people on the application something like 10% or so of the amount of patients who could use it who actually used it.	well, we felt that was too little anyway. In total, I thought we have something like between 1000 and 1500 patients in that account. And we alone have between 6000 and 7000 patients. So in the whole Hagro, really too few patients signed up. So we just didn't notice it.
Wider context				Topics relating to the broader context
	ENW service			Problems occurring with evening, night, and weekend shifts	That at some point it provides support for practice. That you only start recruiting through the application. But yes, they are not waiting for extra patients. Because the doctor's office is also coming back with so many hours.	Yes, but we are not going to grow, because GPs by the size of the practice also have to do their services. And that's not doable. If you are a solo practitioner, you just have very full spicy days and then you have to do so many shifts. 250 hours, if you have the 3,500 patients and you have to do that before or after your regular work, that is not manageable.
	Cooperation practices			Cooperation within participating practices	Anyway this didn't quite fall right. And well, well it turns out, but well, we knew that too. The practice owner and I kind of knew that too. That Hagro, is not quite a well-cooperating organisation either. So there are four GPs who are very different, one of whom didn't start. They are also afterwards, yes this is exactly how I expected it to be.	I think if you are going to do that in this in the health care center, you should all work uniformly as well. You see at the single practice they go ahead with it then they all work uniformly. ij have a very different format from the other GPs. Everyone works differently. We have visit times, different consultation times, Everyone works differently. Of course, that's also difficult for the person…
	Health insurance			The role of the health insurer	I also hear the accountmanager saying, from Zilveren Kruis, that yes it's not going to help them that much. That you are going to add these costs to an existing practice. They would prefer to see as many residents without a GP linked to a practice as possible. That is what they are heading for. So again, they have a different perspective, and a different goal.	And unfortunately the health insurer said. I also didn't know that the points given in the interim evaluations were going to be addressed and that didn't happe+F93n. So that one has said, you have had your chance, we are not going to do it anymore.
